# A meta-analysis of the genome-wide association studies on two genetically correlated phenotypes (self-reported headache and self-reported migraine) identifies four new risk loci for headaches (N=397,385)

**DOI:** 10.1101/2021.09.15.21263668

**Authors:** Weihua Meng, Parminder S Reel, Charvi Nangia, Aravind Lathika Rajendrakumar, Harry L Hebert, Mark J Adams, Hua Zheng, Zen Haut Lu, 23andMe Research Team, Debashree Ray, Lesley A Colvin, Colin NA Palmer, Andrew McIntosh, Blair H Smith

## Abstract

Headache is one of the commonest complaints that doctors need to address in clinical settings. The genetic mechanisms of different types of headache are not well understood. In this study, we performed a meta-analysis of genome-wide association studies (GWAS) on the self-reported headache phenotype from the UK Biobank cohort and the self-reported migraine phenotype from the 23andMe resource using the metaUSAT for genetically correlated phenotypes (N=397,385). We identified 38 loci for headaches, of which 34 loci have been reported before and 4 loci were newly identified. The *LRP1-STAT6-SDR9C7* region in chromosome 12 was the most significantly associated locus with a leading *P* value of 1.24 × 10^−62^ of rs11172113. The *ONECUT2* gene locus in chromosome 18 was the strongest signal among the 4 new loci with a *P* value of 1.29 × 10^−9^ of rs673939. Our study demonstrated that the genetically correlated phenotypes of self-reported headache and self-reported migraine can be meta-analysed together in theory and in practice to boost study power to identify more new variants for headaches. This study has paved way for a large GWAS meta-analysis study involving cohorts of different, though genetically correlated headache phenotypes.
