## Supplementary Table 1 for "A meta-analysis of the genome-wide association studies on two genetically correlated phenotypes (self-reported headache and self-reported migraine) identifies four new risk loci for headaches (N=397,385)"

### Sheet: supplementary table 1
No	GenomicLocus	uniqID	rsID	Chromosome	Position	P
1	1	1:3075597:A:G	rs10218452	1	3075597	7.7e-24
2	1	1:3093302:A:G	rs12038657	1	3093302	1.12e-12
3	1	1:3098644:A:G	rs74766941	1	3098644	1.56e-08
4	1	1:3227416:C:G	rs2483261	1	3227416	1.1e-10
5	2	1:51480258:A:G	rs7555006	1	51480258	3.59e-08
6	3	1:115658776:A:C	rs1146161	1	115658776	3.45e-09
7	3	1:115660917:C:G	rs77926506	1	115660917	8.6e-09
8	3	1:115677946:A:C	rs12134493	1	115677946	7.48e-16
9	3	1:115683814:A:G	rs76418366	1	115683814	4.8e-11
10	4	1:150406172:A:G	rs141292640	1	150406172	5.89e-09
11	4	1:150456389:A:G	rs4970963	1	150456389	2.6e-10
12	4	1:150510660:C:T	rs6693567	1	150510660	7.16e-15
13	4	1:150510956:A:G	rs11585977	1	150510956	1.62e-09
14	5	1:156406853:A:G	rs4414033	1	156406853	1.66e-11
15	5	1:156409458:A:G	rs35231114	1	156409458	4.29e-11
16	5	1:156415673:C:T	rs35208023	1	156415673	2.8e-10
17	5	1:156452870:A:G	rs2282286	1	156452870	6e-18
18	5	1:156464545:C:G	rs76616066	1	156464545	8.17e-10
19	6	2:203839628:A:T	rs72928613	2	203839628	4.8e-09
20	7	2:234756811:G:T	rs566529	2	234756811	4.86e-10
21	7	2:234758539:C:T	rs685139	2	234758539	4.49e-12
22	7	2:234803716:C:G	rs4663980	2	234803716	3e-10
23	7	2:234813415:C:G	rs6760630	2	234813415	1.7e-13
24	7	2:234825369:A:G	rs2362290	2	234825369	1.49e-24
25	7	2:234826661:C:G	rs12988953	2	234826661	7.17e-16
26	7	2:234848231:C:T	rs2108809	2	234848231	6.93e-09
27	8	3:30480559:C:T	rs6791480	3	30480559	3.81e-08
28	9	3:154263175:C:T	rs34097149	3	154263175	2.8e-14
29	9	3:154323860:C:T	rs71308491	3	154323860	3.95e-08
30	10	4:57819794:C:T	rs781669	4	57819794	4.67e-08
31	11	6:12801967:A:C	rs9381401	6	12801967	8.25e-13
32	11	6:12879101:A:T	rs9472790	6	12879101	1.32e-13
33	11	6:12881163:A:G	rs8180628	6	12881163	1.88e-09
34	11	6:12901441:A:C	rs9369640	6	12901441	1.2e-15
35	11	6:12903957:A:G	rs9349379	6	12903957	4.62e-25
36	12	6:39248533:C:T	rs72854120	6	39248533	2.81e-08
37	13	6:96519657:C:T	rs7775100	6	96519657	8.03e-09
38	13	6:96840306:C:T	rs2254574	6	96840306	1.75e-15
39	13	6:96853616:C:T	rs4839826	6	96853616	1.9e-25
40	13	6:96875195:A:G	rs116871128	6	96875195	1.71e-10
41	13	6:96936273:A:G	rs10457146	6	96936273	1.18e-19
42	13	6:96938856:C:T	rs6941258	6	96938856	5.2e-26
43	13	6:97005036:A:G	rs12661802	6	97005036	1.91e-09
44	13	6:97024688:A:G	rs12209214	6	97024688	1.16e-10
45	13	6:97035418:C:T	rs2971603	6	97035418	1.65e-35
46	13	6:97059769:A:C	rs9486715	6	97059769	6.57e-39
47	13	6:97069838:A:G	rs211168	6	97069838	7.65e-13
48	13	6:97070190:A:G	rs35544462	6	97070190	2.09e-12
49	14	6:121846038:G:T	rs28455731	6	121846038	1.64e-10
50	14	6:121851118:A:G	rs12661445	6	121851118	7.96e-09
51	14	6:121860207:C:T	rs9490318	6	121860207	6.84e-11
52	15	7:40410924:C:T	rs77410344	7	40410924	7.44e-11
53	16	9:71747208:A:G	rs7850547	9	71747208	4.09e-08
54	17	9:109695139:A:G	rs2134063	9	109695139	2.98e-08
55	18	9:119181794:A:G	rs17303101	9	119181794	3.59e-08
56	18	9:119243634:A:C	rs1040851	9	119243634	1.71e-13
57	18	9:119249326:A:T	rs10759844	9	119249326	1.44e-13
58	18	9:119251786:C:T	rs13290589	9	119251786	2.95e-12
59	18	9:119273819:C:T	rs4837580	9	119273819	9.96e-09
60	19	10:12692902:A:G	rs10752269	10	12692902	7.11e-09
61	20	10:96015793:C:G	rs3891783	10	96015793	4.1e-09
62	21	10:124060802:A:G	rs10788274	10	124060802	1.42e-08
63	21	10:124201071:A:G	rs78438709	10	124201071	1.41e-11
64	21	10:124230513:G:T	rs12252027	10	124230513	3.52e-09
65	21	10:124233181:C:T	rs79043147	10	124233181	4.21e-10
66	22	11:10673739:C:T	rs4909945	11	10673739	4.58e-11
67	23	11:46368559:G:T	rs61882679	11	46368559	4.12e-08
68	23	11:46406767:A:G	rs2067482	11	46406767	4.99e-09
69	24	12:4515374:C:T	rs10774231	12	4515374	3.82e-14
70	25	12:57257912:G:T	rs7314652	12	57257912	2.57e-14
71	25	12:57293436:A:G	rs1846400	12	57293436	2.38e-11
72	25	12:57294066:C:T	rs12422981	12	57294066	1.37e-08
73	25	12:57322879:C:T	rs77947411	12	57322879	1.95e-08
74	25	12:57369910:A:G	rs1098740	12	57369910	2.5e-20
75	25	12:57377347:C:T	rs4759042	12	57377347	1.52e-21
76	25	12:57428353:A:G	rs703848	12	57428353	3.76e-10
77	25	12:57438658:G:T	rs4759272	12	57438658	3.13e-19
78	25	12:57468691:C:T	rs61937566	12	57468691	1.24e-09
79	25	12:57476459:C:T	rs117267420	12	57476459	2.77e-10
80	25	12:57490100:C:T	rs324015	12	57490100	5.03e-13
81	25	12:57497005:C:T	rs703816	12	57497005	6.89e-22
82	25	12:57504529:C:T	rs73338505	12	57504529	4.5e-12
83	25	12:57509055:C:T	rs3001426	12	57509055	4.01e-42
84	25	12:57519432:A:G	rs78874207	12	57519432	6.68e-13
85	25	12:57523132:A:G	rs3741580	12	57523132	3.57e-14
86	25	12:57524224:A:C	rs11610923	12	57524224	1.56e-12
87	25	12:57527283:C:T	rs11172113	12	57527283	1.24e-62
88	25	12:57530670:C:T	rs4759044	12	57530670	4.57e-21
89	25	12:57532982:C:T	rs715948	12	57532982	8.11e-18
90	25	12:57536989:A:G	rs34393552	12	57536989	6.12e-11
91	25	12:57540751:C:G	rs7968719	12	57540751	8.58e-37
92	25	12:57545756:A:G	rs6581124	12	57545756	1.12e-13
93	26	12:109848903:C:T	rs6606710	12	109848903	2.6e-08
94	27	14:93591673:A:G	rs28540738	14	93591673	4.95e-09
95	28	16:75316074:A:G	rs729109	16	75316074	3.14e-08
96	28	16:75435140:C:T	rs11149826	16	75435140	3.2e-12
97	29	16:87575332:A:G	rs12445022	16	87575332	3.86e-08
98	29	16:87578039:A:G	rs8052831	16	87578039	3.8e-09
99	30	17:27588806:A:C	rs8614	17	27588806	4.56e-08
100	31	17:43715924:A:G	rs117368197	17	43715924	1.08e-13
101	31	17:43992943:A:G	rs9899833	17	43992943	5.24e-12
102	31	17:44787312:C:T	rs1378358	17	44787312	5.34e-10
103	32	17:78238645:C:T	rs12943001	17	78238645	7.35e-10
104	32	17:78246734:C:T	rs12947578	17	78246734	1.95e-09
105	32	17:78262161:C:T	rs17857135	17	78262161	4.67e-09
106	33	18:55153266:C:T	rs673939	18	55153266	1.29e-09
107	33	18:55162164:C:G	rs7233335	18	55162164	2.66e-08
108	34	18:60162791:C:T	rs4941139	18	60162791	3.38e-09
109	35	19:19457235:C:G	rs34858588	19	19457235	1.33e-08
110	36	20:10680221:G:T	rs6040095	20	10680221	7.78e-11
111	37	20:19455203:A:G	rs6046121	20	19455203	1.68e-09
112	37	20:19469817:C:G	rs4814864	20	19469817	2.39e-13
113	38	20:31108108:A:C	rs159058	20	31108108	1.68e-09
