## Supplementary Table 3 for "A meta-analysis of the genome-wide association studies on two genetically correlated phenotypes (self-reported headache and self-reported migraine) identifies four new risk loci for headaches (N=397,385)"

### Sheet: magma.genes
Chromosome	START	STOP	NSNPS	NPARAM	N	ZSTAT	P	Gene
1	2985732	3355185	1463	166	397385	7.6946	7.099e-15	PRDM16
17	43699267	43913194	275	28	397385	7.4675	4.0876e-14	CRHR1
17	43971748	44105700	69	17	397385	7.2156	2.6845e-13	MAPT
17	44107282	44302733	87	25	397385	7.095	6.4693e-13	KANSL1
17	43513266	43568115	43	9	397385	6.8627	3.3775e-12	PLEKHM1
16	75327596	75467383	587	21	397385	6.5619	2.6564e-11	CFDP1
12	57482677	57489259	13	8	397385	6.5415	3.0443e-11	NAB2
16	75446582	75498604	232	18	397385	6.3139	1.3606e-10	RP11-77K12.1
6	12717893	13288645	1563	80	397385	6.3099	1.3957e-10	PHACTR1
1	150266289	150281414	49	7	397385	6.3094	1.4005e-10	MRPS21
1	156433519	156470620	75	12	397385	6.1094	5e-10	MEF2D
6	96969471	97003152	51	12	397385	6.1094	5e-10	UFL1
6	97010424	97064512	156	16	397385	6.1094	5e-10	FHL5
11	46417964	46615675	230	32	397385	6.1094	5e-10	AMBRA1
12	57489191	57525922	68	15	397385	6.1094	5e-10	STAT6
12	57522276	57607134	137	26	397385	6.1094	5e-10	LRP1
1	150459887	150480078	57	9	397385	6.084	5.8596e-10	TARS2
16	75476952	75499395	109	16	397385	6.041	7.6587e-10	TMEM170A
20	19193290	19703581	1775	121	397385	5.8954	1.8693e-09	SLC24A3
2	234742062	234763212	80	13	397385	5.8902	1.9288e-09	HJURP
1	150480538	150486265	14	5	397385	5.8882	1.9521e-09	ECM1
18	55102917	55158529	200	24	397385	5.7915	3.4885e-09	ONECUT2
11	46406640	46408107	1	1	397385	5.7312	4.9857e-09	CHRM4
20	31030862	31172876	260	23	397385	5.6871	6.4619e-09	C20orf112
1	150293925	150325671	81	11	397385	5.6861	6.4981e-09	PRPF3
2	234826043	234928166	383	69	397385	5.6217	9.4523e-09	TRPM8
17	78234665	78372586	452	55	397385	5.5954	1.1005e-08	RNF213
11	46638826	46696368	60	11	397385	5.5848	1.1701e-08	ATG13
2	203739505	203879521	297	15	397385	5.581	1.1956e-08	WDR12
1	150335567	150449042	328	14	397385	5.5771	1.2229e-08	RPRD2
17	44668035	44834830	66	8	397385	5.5195	1.6996e-08	NSF
2	203640690	203736708	199	17	397385	5.5135	1.7589e-08	ICA1L
1	150254953	150259505	12	6	397385	5.5107	1.7868e-08	C1orf51
11	46624411	46639459	15	5	397385	5.4987	1.9127e-08	HARBI1
2	203776937	203851786	148	12	397385	5.485	2.067e-08	CARF
17	44839872	44910520	90	16	397385	5.4507	2.5086e-08	WNT3
11	46354455	46402104	74	22	397385	5.4189	2.9979e-08	DGKZ
10	124030821	124097677	246	26	397385	5.2455	7.7922e-08	BTBD16
11	46698630	46722165	34	15	397385	5.1156	1.5634e-07	ARHGAP1
1	39546988	39952849	872	35	397385	5.0257	2.5086e-07	MACF1
6	26365387	26378546	92	9	397385	5.0172	2.6221e-07	BTN3A2
11	46740730	46761056	62	11	397385	4.9911	3.0022e-07	F2
14	69517598	69619867	175	23	397385	4.9496	3.7192e-07	DCAF5
6	96463860	96663488	844	46	397385	4.9186	4.3582e-07	FUT9
1	156785432	156851642	157	30	397385	4.8163	7.3123e-07	NTRK1
9	71650175	71715094	257	17	397385	4.8067	7.6717e-07	FXN
10	95753746	96092580	780	63	397385	4.7726	9.0947e-07	PLCE1
10	12391481	12877545	2014	183	397385	4.7553	9.9073e-07	CAMK1D
8	142217265	142318404	369	45	397385	4.6384	1.7556e-06	SLC45A4
18	60190240	60254942	176	27	397385	4.6161	1.9555e-06	ZCCHC2
12	56473641	56497289	39	10	397385	4.5966	2.1474e-06	ERBB3
