## Supplementary Table 4 for "A meta-analysis of the genome-wide association studies on two genetically correlated phenotypes (self-reported headache and self-reported migraine) identifies four new risk loci for headaches (N=397,385)"

### Sheet: magma.gsa
VARIABLE	TYPE	NGENES	BETA	BETA_STD	SE	P	FULL_NAME
GO_bp:go_notch_signaling_inv...	SET	9	1.5148	0.033227	0.37312	2.4676e-05	GO_bp:go_notch_signaling_involved_in_heart_development
GO_bp:go_negative_regulation...393	SET	5	2.048	0.033488	0.50618	2.6167e-05	GO_bp:go_negative_regulation_of_macrophage_cytokine_production
Curated_gene_sets:nikolsky_b...16	SET	13	1.9645	0.051785	0.50382	4.845e-05	Curated_gene_sets:nikolsky_breast_cancer_1q32_amplicon
GO_cc:go_cell_body	SET	527	0.18574	0.030742	0.050656	0.00012324	GO_cc:go_cell_body
GO_bp:go_schwann_cell_migrat...	SET	3	2.4096	0.030521	0.66612	0.00014929	GO_bp:go_schwann_cell_migration
GO_bp:go_pulmonary_valve_mor...	SET	16	1.0694	0.031271	0.29629	0.00015402	GO_bp:go_pulmonary_valve_morphogenesis
GO_mf:go_type_ii_transformin...	SET	7	1.6999	0.032887	0.47443	0.00017034	GO_mf:go_type_ii_transforming_growth_factor_beta_receptor_binding
GO_bp:go_cell_surface_recept...2	SET	26	0.80864	0.030135	0.22656	0.00017948	GO_bp:go_cell_surface_receptor_signaling_pathway_involved_in_heart_development
Curated_gene_sets:reactome_n...63	SET	19	0.94807	0.030209	0.26832	0.00020575	Curated_gene_sets:reactome_notch4_intracellular_domain_regulates_transcription
Curated_gene_sets:bruneau_he...	SET	8	1.2856	0.026588	0.36497	0.00021435	Curated_gene_sets:bruneau_heart_great_vessels_and_valvulogenesis
